# Systematic review and meta-analysis reveal positive therapeutic effects of music in brain damage rehabilitation

**DOI:** 10.1101/2025.07.29.25332404

**Authors:** Laura Navarro, Nour El Zahraa Mallah, Jacobo Pardo-Seco, Alberto Gómez-Carballa, Sara Pischedda, Wiktor Nowak, Emma Segura, Antoni Rodriguez-Fornells, Federico Martinón-Torres, Antonio Salas

## Abstract

**Importance:** Brain damage often results in impairments across motor, cognitive, communicative, and psychosocial domains. Identifying effective, accessible rehabilitation strategies is critical for improving recovery and quality of life.

**Objective:** To systematically review and synthesize the evidence on the therapeutic effects of music-based interventions in individuals with brain damage, with a focus on functional outcomes and potential neurobiological mechanisms.

**Evidence Review:** This systematic review and meta-analysis evaluated studies examining music-based interventions in populations with brain damage. The analysis included a total of 70 randomized and non-randomized controlled trials, focusing on motor, cognitive, communicative, emotional, behavioral, and social outcomes. Studies were assessed for methodological rigor, and data were synthesized both qualitatively and quantitatively.

**Findings:** Music-based interventions consistently supported motor recovery, particularly in gait and upper-limb function, likely through mechanisms such as rhythmic entrainment and auditory-motor coupling. Cognitive outcomes, including memory, attention, and executive function, showed robust improvements, often linked to music-induced neuroplasticity in frontal and temporal brain regions. Communicative and psychosocial outcomes were less frequently studied but demonstrated benefits in language production, mood regulation, and emotional well-being. Behavioral improvements, including self-care and coping, showed positive trends, though many did not reach statistical significance. Social functioning was indirectly enhanced through improved emotional expression. Despite brain damage-related impairments such as amusia, many patients retained musical memory and responsiveness, with prior musical training possibly conferring neuroprotective effects. Methodological limitations, including small sample sizes and heterogeneity in intervention design, restrict generalizability.

**Conclusions and Relevance:** Music-based interventions appear to be a promising, multimodal intervention for individuals with brain damage, yielding improvements across multiple functional domains. While evidence supports its clinical utility, future research should focus on larger, more standardized trials to clarify mechanisms, optimize protocols, and confirm long-term benefits. Integration of music-based interventions into neurorehabilitation programs may enhance recovery through targeted modulation of neurobiological pathways.
