## Supplementary material for "Systematic review and meta-analysis reveal positive therapeutic effects of music in brain damage rehabilitation": Table S1

### Sheet: Table S1. Rehabilitation
Table S1. Summary of studies investigating the effects of musical stimulation in individuals with brain injury, consistently reporting beneficial outcomes across various cognitive, emotional, and functional domains.
						BENEFITS
PMID	Type of study	Experimental group; n	Control group; n	ABI	Duration of expousure	Motor	Gait	UEF	Comunication	Emotional welbeing	Behavioural and social	Cognitive functions (Memory/Atention/ Executive function)	Reference
10759046	Case report	1	0	TBI	2 years				YES	YES	YES	YES (M, A, EF)	Seibert PS, Fee L, Basom J, Zimmerman C. Music and the brain: the impact of music on an oboist's fight for recovery. Brain Inj. 2000 Mar;14(3):295-302. doi: 10.1080/026990500120763. PMID: 10759046.
16134740	Case report	4	0	TBI	15 sessions 40-50 minutes each over a cours of 5-8 weaks				YES	YES			Baker F, Wigram T, Gold C. The effects of a song-singing programme on the affective speaking intonation of people with traumatic brain injury. Brain Inj. 2005 Jul;19(7):519-28. doi: 10.1080/02699050400005150. PMID: 16134740.
33664159	Case report	2	0	TBI	30min; 3 times per weak;3 weaks	YES	YES						Sheridan Sheridan C, Thaut C, Brooks D, Patterson KK. Feasibility of a rhythmic auditory stimulation gait training program in community-dwelling adults after TBI: A case report. NeuroRehabilitation. 2021;48(2):221-230. doi: 10.3233/NRE-208016. PMID: 33664159.2021
34507435	Case report	6	0	TBI	30 min; 1 session						YES		Ushasree 20Ushasree B, Al Anzari A, Sampath Kumar NS, Phanisree P, Indira S, Moscote-Salazar LR, Agrawal A. Post Music Session Real-Time EEG Changes in Patients who Underwent Neurosurgical Intervention for Neuronal Dysfunction. Neurol India. 2021 Jul-Aug;69(4):1024-1026. doi: 10.4103/0028-3886.323889. PMID: 34507435.21
23815784	Case report	1	0	TBI	10 sesions (in 14 days) of 5-22 minuts each						YES		Bower J, Catroppa C, Grocke D, Shoemark H. Music therapy for early cognitive rehabilitation post-childhood TBI: an intrinsic mixed methods case study. Dev Neurorehabil. 2014 Oct;17(5):339-46. doi: 10.3109/17518423.2013.778910. Epub 2013 Jul 1. PMID: 23815784.
24256344	Case report	5	5	ABI	Not specified							YES (M)	Baird A, Samson S. Music evoked autobiographical memory after severe acquired brain injury: preliminary findings from a case series. Neuropsychol Rehabil. 2014;24(1):125-43. doi: 10.1080/09602011.2013.858642. Epub 2013 Nov 21. PMID: 24256344.
29796017	Case report + neuroimaging study	1		TBI	16 weeks x 3 session a weak = 48 sessions of 30´				YES				Bitan T, Simic T, Saverino C, Jones C, Glazer J, Collela B, Wiseman-Hakes C, Green R, Rochon E. Changes in Resting-State Connectivity following Melody-Based Therapy in a Patient with Aphasia. Neural Plast. 2018 Mar 29;2018:6214095. doi: 10.1155/2018/6214095. PMID: 29796017; PMCID: PMC5896238.
21561296	Case report + neuroimaging study	1		NoN TBI	20 sessions in 4 weeks	YES		YES					Rojo N, Amengual J, Juncadella M, Rubio F, Camara E, Marco-Pallares J, Schneider S, Veciana M, Montero J, Mohammadi B, Altenmüller E, Grau C, Münte TF, Rodriguez-Fornells A. Music-supported therapy induces plasticity in the sensorimotor cortex in chronic stroke: a single-case study using multimodal imaging (fMRI-TMS). Brain Inj. 2011;25(7-8):787-93. doi: 10.3109/02699052.2011.576305. Epub 2011 Ma…
23533954	Case report	3		NoN TBI	3 weeks 9 sessions 9 hours	YES		YES					Villeneuve M, Lamontagne A. Playing piano can improve upper extremity function after stroke: case studies. Stroke Res Treat. 2013;2013:159105. doi: 10.1155/2013/159105. Epub 2013 Feb 24. PMID: 23533954; PMCID: PMC3596897.
28406666	case report	1		NoN TBI	4 weeks, 12 sessions, 18 hours	YES		YES					Grau-Sánchez J, Ramos N, Duarte E, Särkämö T, Rodríguez-Fornells A. Time course of motor gains induced by music-supported therapy after stroke: An exploratory case study. Neuropsychology. 2017 Sep;31(6):624-635. doi: 10.1037/neu0000355. Epub 2017 Apr 13. PMID: 28406666.
33763126	RCT+ neuroimaging study	23	0	TBI	60min, 2 times per weak; 20 individual therapy sessions							YES (EF)	Martínez-Molina N, Siponkoski ST, Kuusela L, Laitinen S, Holma M, Ahlfors M, Jordan-Kilkki P, Ala-Kauhaluoma K, Melkas S, Pekkola J, Rodríguez-Fornells A, Laine M, Ylinen A, Rantanen P, Koskinen S, Cowley BU, Särkämö T. Resting-State Network Plasticity Induced by Music Therapy after Traumatic Brain Injury. Neural Plast. 2021 Mar 8;2021:6682471. doi: 10.1155/2021/6682471. PMID: 33763126; PMCID: PM…
35456277	RCT + neuroimaging study	25		TBI	Siponkoski 2020							YES (EF)	Sihvonen 2022Sihvonen AJ, Siponkoski ST, Martínez-Molina N, Laitinen S, Holma M, Ahlfors M, Kuusela L, Pekkola J, Koskinen S, Särkämö T. Neurological Music Therapy Rebuilds Structural Connectome after Traumatic Brain Injury: Secondary Analysis from a Randomized Controlled Trial. J Clin Med. 2022 Apr 14;11(8):2184. doi: 10.3390/jcm11082184. PMID: 35456277; PMCID: PMC9032739.
26129873	RCT	14	0	TBI	3 days, 3 h per day.					YES	YES		Park S, Williams RA, Lee D. Effect of Preferred Music on Agitation After Traumatic Brain Injury. West J Nurs Res. 2016 Apr;38(4):394-410. doi: 10.1177/0193945915593180. Epub 2015 Jun 30. PMID: 26129873.
26146986	RCT	23	12	TBI	2 sesion on consequtive days.						YES	YES	Bernardi NF, Cioffi MC, Ronchi R, Maravita A, Bricolo E, Zigiotto L, Perucca L, Vallar G. Improving left spatial neglect through music scale playing. J Neuropsychol. 2017 Mar;11(1):135-158. doi: 10.1111/jnp.12078. Epub 2015 Jul 6. PMID: 26146986.
30791702	RCT	8	7	ABI	12-session programme twice per week for approximately 60 minutes, for 6 weeks.					YES			Baker FA, Tamplin J, Rickard N, Ponsford J, New PW, Lee YC. A therapeutic songwriting intervention to promote reconstruction of self-concept and enhance well-being following brain or spinal cord injury: pilot randomized controlled trial. Clin Rehabil. 2019 Jun;33(6):1045-1055. doi: 10.1177/0269215519831417. Epub 2019 Feb 22. PMID: 30791702.
31642408	RCT	34	0	TBI	20 individual therapy sessions in 3 months (2 times/week, 60 min/session) held by a trained music therapist.						YES	YES (EF, A)	Siponkoski ST, Martínez-Molina N, Kuusela L, Laitinen S, Holma M, Ahlfors M, Jordan-Kilkki P, Ala-Kauhaluoma K, Melkas S, Pekkola J, Rodriguez-Fornells A, Laine M, Ylinen A, Rantanen P, Koskinen S, Lipsanen J, Särkämö T. Music Therapy Enhances Executive Functions and Prefrontal Structural Neuroplasticity after Traumatic Brain Injury: Evidence from a Randomized Controlled Trial. J Neurotrauma. 202…
33657970	RCT + mixed design	21	0	TBI	60 min; 2 times per weak; 3 months					YES	YES		Siponkoski ST, Koskinen S, Laitinen S, Holma M, Ahlfors M, Jordan-Kilkki P, Ala-Kauhaluoma K, Martínez-Molina N, Melkas S, Laine M, Ylinen A, Zasler N, Rantanen P, Lipsanen J, Särkämö T. Effects of neurological music therapy on behavioural and emotional recovery after traumatic brain injury: A randomized controlled cross-over trial. Neuropsychol Rehabil. 2022 Aug;32(7):1356-1388. doi: 10.1080/096…
	RCT	7	15	Non TBI	6 months of weekly 2 horas sessions				YES	YES			Zumbansen, A., et al., 2017, Effect of choir activity in the rehabilitation of aphasia: a blind, ran_x0002_domised, controlled pilot study. Aphasiology, 31, 879–900. https://doi.org/10.1080/02687038.2016.1227424
23867418	RCT	43	35	Non TBI	3 weeks, daily for 30 minutes, 5 times per week.	YES	YES						Thaut, M. H., Leins, A. K., Rice, R. R., Argstatter, H., Kenyon, G. P., McIntosh, G. C., Bolay, H. V., & Fetter, M. (2007). Rhythmic auditory stimulation improves gait more than NDT/Bobath training in near-ambulatory patients early poststroke: A single-blind, randomized trial. Neurorehabilitation and Neural Repair, 21(5), 455–459. doi:10.1177/1545968307300523 PMID: 23867418
25318784	RCT	10	10	Non TBI	30 sessions of 30 min in total over 6 weeks	YES	YES				YES		Cha Y, Kim Y, Hwang S, Chung Y. Intensive gait training with rhythmic auditory stimulation in individuals with chronic hemiparetic stroke: a pilot randomized controlled study. NeuroRehabilitation 2014;35:681-8.
	RCT	13	12	Non TBI	20 sessions of 30 min in total, with sessions twice a day 5 days a week over 2 weeks	YES	YES						Park IM, Oh DW, Kim SY, Choi JD. Clinical feasibility of integrating fast-tempoauditory stimulation with self-adopted walking training for improving walking function in post-stroke patients: a randomized, controlled pilot trial. Journal of Physical Therapy Science 2010;22:295-300
17693215	RCT	18	18	Non TBI- infarct (60.6%) and haemorrhagic stroke (39.4%)	Unclear. 8 weeks-2h per week	YES		YES		YES	YES		Jeong S, Kim MT. Effects of a theory-driven music and movement program for stroke survivors in a community setting. Appl Nurs Res. 2007 Aug;20(3):125-31. doi: 10.1016/j.apnr.2007.04.005. PMID: 17693215.
25916420	RCT	15	15	Non TBI- moderate motor impairment in the upper extremity following stroke	20 sessions of 30 min in total,	YES		YES					Tong Y, Forreider B, Sun X, Geng X, Zhang W, Du H, Zhang T, Ding Y. Music-supported therapy (MST) in improving post-stroke patients' upper-limb motor function: a randomised controlled pilot study. Neurol Res. 2015 May;37(5):434-40. doi: 10.1179/1743132815Y.0000000034. Epub 2015 Apr 27. PMID: 25916420.
22411278	RCT	8	7	Non TBI- with acute stroke with mild to severe nonfluent aphasia	2 sessions of 15 min				YES				Conklyn D, Novak E, Boissy A, Bethoux F, Chemali K. The effects of modified melodic intonation therapy on nonfluent aphasia: a pilot study. J Speech Lang Hear Res. 2012 Oct;55(5):1463-71. doi: 10.1044/1092-4388(2012/11-0105). Epub 2012 Mar 12. PMID: 22411278.
35604466	RCT + neuroimaging study	10	10	Non TBI- non fluent aphasia post stroke	32 single therapy sessions over a period of 4 months (45 min)				YES		YES	YES (EF)	Jungblut M, Mais C, Binkofski FC, Schüppen A. The efficacy of a directed rhythmic-melodic voice training in the treatment of chronic non-fluent aphasia-Behavioral and imaging results. J Neurol. 2022 Sep;269(9):5070-5084. doi: 10.1007/s00415-022-11163-2. Epub 2022 May 23. PMID: 35604466.
18287122	RCT	19	17	Non TBI- ischaemic stroke	1h per day during 2 months				YES	YES		YES (M, A)	Särkämö T, Tervaniemi M, Laitinen S, Forsblom A, Soinila S, Mikkonen M, Autti T, Silvennoinen HM, Erkkilä J, Laine M, Peretz I, Hietanen M. Music listening enhances cognitive recovery and mood after middle cerebral artery stroke. Brain. 2008 Mar;131(Pt 3):866-76. doi: 10.1093/brain/awn013. PMID: 18287122.
24449708	RCT	11	11	Non TBI- stroke with aphasia	5 hours a week over 6 weeks				YES				van der Meulen I, van de Sandt-Koenderman WM, Heijenbrok-Kal MH, Visch-Brink EG, Ribbers GM. The Efficacy and Timing of Melodic Intonation Therapy in Subacute Aphasia. Neurorehabil Neural Repair. 2014 Jul;28(6):536-44. doi: 10.1177/1545968313517753. Epub 2014 Jan 20. PMID: 24449708.
17260171	Quasi-RCT	20	20	Non TBI- moderate motor impairment in the upper extremity following stroke	15 sessions of 30 min	YES		YES					Schneider S, Schönle PW, Altenmüller E, Münte TF. Using musical instruments to improve motor skill recovery following a stroke. J Neurol. 2007 Oct;254(10):1339-46. doi: 10.1007/s00415-006-0523-2. Epub 2007 Jan 27. PMID: 17260171.
	Quasi-RCT	32	50	Non TBI- stroke	15 sessions of 30 min	YES		YES					Schneider, S., Münte, T. F., Rodríguez_x0002_Fornells, A., Sailer, M., Altenmüller, E. (2010). Music-supported train_x0002_ing is more efficient than func_x0002_tional motor training for recovery of fine motor skills in stroke patients. Music Perception 1 April 2010; 27 (4): 271–280. doi: https://doi.org/10.1525/mp.2010.27.4.271.
26707190	RCT	32	30	Non TBI- stroke patients in a large rehabilitation hospital	15 sessions de 30 minutos	YES		YES					Altenmüller E, Marco-Pallares J, Münte TF, Schneider S. Neural reorganization underlies improvement in stroke-induced motor dysfunction by music-supported therapy. Ann N Y Acad Sci. 2009 Jul;1169:395-405. doi: 10.1111/j.1749-6632.2009.04580.x. PMID: 26707190.
29607506	RCT	20	20	Non TBI- subacute stroke	20 individual session of 30 minutes				YES		YES		Grau-Sánchez J, Duarte E, Ramos-Escobar N, Sierpowska J, Rueda N, Redón S, Veciana de Las Heras M, Pedro J, Särkämö T, Rodríguez-Fornells A. Music-supported therapy in the rehabilitation of subacute stroke patients: a randomized controlled trial. Ann N Y Acad Sci. 2018 Apr 1. doi: 10.1111/nyas.13590. Epub ahead of print. PMID: 29607506.
33022148	RCT + neuroimaging study	49	32	Non-TBI- stroke					YES	YES		YES (M)	Sihvonen AJ, Leo V, Ripollés P, Lehtovaara T, Ylönen A, Rajanaro P, Laitinen S, Forsblom A, Saunavaara J, Autti T, Laine M, Rodríguez-Fornells A, Tervaniemi M, Soinila S, Särkämö T. Vocal music enhances memory and language recovery after stroke: pooled results from two RCTs. Ann Clin Transl Neurol. 2020 Nov;7(11):2272-2287. doi: 10.1002/acn3.51217. Epub 2020 Oct 6. PMID: 33022148; PMCID: PMC76642…
28138867	RCT	19	19	Non TBI- early subacute phase stroke	7 weeks, 20 sessions, 10 horas	YES	YES	YES		YES			Raglio A, Zaliani A, Baiardi P, Bossi D, Sguazzin C, Capodaglio E, Imbriani C, Gontero G, Imbriani M. Active music therapy approach for stroke patients in the post-acute rehabilitation. Neurol Sci. 2017 May;38(5):893-897. doi: 10.1007/s10072-017-2827-7. Epub 2017 Jan 30. PMID: 28138867.
28643570	RCT	6	5	Non-TBI- chronic phase stroke	6 weeks, 12 sessions, 6 hours	YES		YES					Street AJ, Magee WL, Bateman A, Parker M, Odell-Miller H, Fachner J. Home-based neurologic music therapy for arm hemiparesis following stroke: results from a pilot, feasibility randomized controlled trial. Clin Rehabil. 2018 Jan;32(1):18-28. doi: 10.1177/0269215517717060. Epub 2017 Jun 23. PMID: 28643570; PMCID: PMC5751852.
28619985	RCT	41	82	Non TBI- chronic phase stroke	12 weeks, 24 sessions, 36 music therapy	YES	YES	YES				YES (M)	Bunketorp-Käll L, Lundgren-Nilsson Å, Samuelsson H, Pekny T, Blomvé K, Pekna M, Pekny M, Blomstrand C, Nilsson M. Long-Term Improvements After Multimodal Rehabilitation in Late Phase After Stroke: A Randomized Controlled Trial. Stroke. 2017 Jul;48(7):1916-1924. doi: 10.1161/STROKEAHA.116.016433. Epub 2017 Jun 15. Erratum in: Stroke. 2017 Sep;48(9):e272. PMID: 28619985.
29797585	RCT	14	14	Non TBI- chronic stroke	10 weeks, 30 sessions, 30 hours	YES		YES		YES	YES	YES (EF)	Fujioka T, Dawson DR, Wright R, Honjo K, Chen JL, Chen JJ, Black SE, Stuss DT, Ross B. The effects of music-supported therapy on motor, cognitive, and psychosocial functions in chronic stroke. Ann N Y Acad Sci. 2018 May 24. doi: 10.1111/nyas.13706. Epub ahead of print. PMID: 29797585.
24860466	RCT + neuroimaging study	16	33	Non TBI-stroke	1h per day during 2 months				YES	YES		YES (A, M)	Särkämö T, Ripollés P, Vepsäläinen H, Autti T, Silvennoinen HM, Salli E, Laitinen S, Forsblom A, Soinila S, Rodríguez-Fornells A. Structural changes induced by daily music listening in the recovering brain after middle cerebral artery stroke: a voxel-based morphometry study. Front Hum Neurosci. 2014 Apr 17;8:245. doi: 10.3389/fnhum.2014.00245. PMID: 24860466; PMCID: PMC4029020.
24655034	Neuroimaging study	7	21	ABI ( TBI- DBI: difusse brain injuri)	1 sesion 3 clips of 30s each						YES		Okumura Y, Asano Y, Takenaka S, Fukuyama S, Yonezawa S, Kasuya Y, Shinoda J. Brain activation by music in patients in a vegetative or minimally conscious state following diffuse brain injury. Brain Inj. 2014;28(7):944-50. doi: 10.3109/02699052.2014.888477. Epub 2014 Mar 21. PMID: 24655034.
32567335	Neuroimaging study	8	9	ABI	1 time during the funcional scan: 40 to 55 min					YES	YES	YES (M)	Carrière M, Larroque SK, Martial C, Bahri MA, Aubinet C, Perrin F, Laureys S, Heine L. An Echo of Consciousness: Brain Function During Preferred Music. Brain Connect. 2020 Sep;10(7):385-395. doi: 10.1089/brain.2020.0744. PMID: 32567335.
29388854	Clinical trial, neuroimaging + qualitative study	7	23	TBI	4 weeks: 8 lessons of 30 min and diary practice of 15 min					YES	YES	YES (M, A, EF)	Vik BMD, Skeie GO, Vikane E, Specht K. Effects of music production on cortical plasticity within cognitive rehabilitation of patients with mild traumatic brain injury. Brain Inj. 2018;32(5):634-643. doi: 10.1080/02699052.2018.1431842. Epub 2018 Feb 1. PMID: 29388854.
23613966	Clinical Trial + Transcranial Magnetic Stimulation	20	14	NON TBI- Chronic stroke patients	20 sesiones de 30 minutios	YES		YES					Amengual JL, Rojo N, Veciana de Las Heras M, Marco-Pallarés J, Grau-Sánchez J, Schneider S, Vaquero L, Juncadella M, Montero J, Mohammadi B, Rubio F, Rueda N, Duarte E, Grau C, Altenmüller E, Münte TF, Rodríguez-Fornells A. Sensorimotor plasticity after music-supported therapy in chronic stroke patients revealed by transcranial magnetic stimulation. PLoS One. 2013 Apr 17;8(4):e61883. doi: 10.1371…
24027507	Clinical Trial + Transcranial Magnetic Stimulation	9	9	Non TBI- stroke patients with an impairment of motor function of one arm following a stroke	20 individual session of 30 minutes	YES		YES			YES		Grau-Sánchez J, Amengual JL, Rojo N, Veciana de Las Heras M, Montero J, Rubio F, Altenmüller E, Münte TF, Rodríguez-Fornells A. Plasticity in the sensorimotor cortex induced by Music-supported therapy in stroke patients: a TMS study. Front Hum Neurosci. 2013 Sep 3;7:494. doi: 10.3389/fnhum.2013.00494. PMID: 24027507; PMCID: PMC3759754.
26707190	Clinical trial + brain study	20	14	Non TBI- Chronic stroke patients	20 individual session of 30 minutes	YES		YES		YES	YES	YES (A, EF)	Ripollés P, Rojo N, Grau-Sánchez J, Amengual JL, Càmara E, Marco-Pallarés J, Juncadella M, Vaquero L, Rubio F, Duarte E, Garrido C, Altenmüller E, Münte TF, Rodríguez-Fornells A. Music supported therapy promotes motor plasticity in individuals with chronic stroke. Brain Imaging Behav. 2016 Dec;10(4):1289-1307. doi: 10.1007/s11682-015-9498-x. PMID: 26707190.
19673815	Pre-post study	31	23 ABI	ABI	4 sesions 30 min each	YES		YES		YES		YES (EF)	Thaut MH, Gardiner JC, Holmberg D, Horwitz J, Kent L, Andrews G, Donelan B, McIntosh GR. Neurologic music therapy improves executive function and emotional adjustment in traumatic brain injury rehabilitation. Ann N Y Acad Sci. 2009 Jul;1169:406-16. doi: 10.1111/j.1749-6632.2009.04585.x. PMID: 19673815.
24270322	Pre-post study	8	0	ABI	25 min sessions, 2 sessions per weak, 4-6 weeks	YES		YES					Chong HJ, Cho SR, Kim SJ. Hand rehabilitation using MIDI keyboard playing in adolescents with brain damage: a preliminary study. NeuroRehabilitation. 2014;34(1):147-55. doi: 10.3233/NRE-131026. PMID: 24270322.
24556659	Pre-post study	13	13 severe ABI (vegetative state)	ABI	18 sessions, twice weekly, 20 minutes						YES		Ribeiro AS, Ramos A, Bermejo E, Casero M, Corrales JM, Grantham S. Effects of different musical stimuli in vital signs and facial expressions in patients with cerebral damage: a pilot study. J Neurosci Nurs. 2014 Apr;46(2):117-24. doi: 10.1097/JNN.0000000000000037. PMID: 24556659.
27235114	Pre-post study	10	4 (patients who suffered from TBI, but didn't recive additional care )	ABI (1 Non TBI+ 14 TBI)	5 sessions of 60 min for consecutive days							YES (EF)	Lynch C, LaGasse AB. Training Endogenous Task Shifting Using Music Therapy: A Feasibility Study. J Music Ther. 2016 Fall;53(3):279-307. doi: 10.1093/jmt/thw008. Epub 2016 May 27. PMID: 27235114.
30031236	Quasy experimental comparative study	20	20 healthy	ABI (19 Non TBI +1 TBI)	1 sesion of 1 hour				YES			YES	Kasdan A, Kiran S. Please don't stop the music: Song completion in patients with aphasia. J Commun Disord. 2018 Sep-Oct;75:72-86. doi: 10.1016/j.jcomdis.2018.06.005. Epub 2018 Jun 22. PMID: 30031236.
33095230	Pre-post	10	0	TBI	Daily for a 2-week treatment period and immediately completed post-treatment assessments. Participants then had a 1-week control period and completed follow-up assessment.	YES	YES						Thompson S, Hays K, Weintraub A, Ketchum JM, Kowalski RG. Rhythmic Auditory Stimulation and Gait Training in Traumatic Brain Injury: A Pilot Study. J Music Ther. 2021 Mar 16;58(1):70-94. doi: 10.1093/jmt/thaa016. PMID: 33095230.
	Pre-post	10	8	ABI	3 treatments per week for up to 10 treatments					YES	YES		Nayak, S., Wheeler, B. L., Shiflett, S. C., & Agostinelli, S. (2000). Effect of music therapy on mood and social interaction among individuals with acute traumatic brain injury and stroke. Rehabilitation Psychology, 45(3), 274–283. https://doi.org/10.1037/0090-5550.45.3.274
23867418	Pre-post	13		Non TBI- stroke with aphasia	20 weeks of weekly 2h session				YES	YES	YES		TAMPLIN, J., BAKER, F., JONES, B., WAY, A. and LEE, S., 2013, ‘Stroke a chord’: The effect of singing in a community choir on mood and social engagement for people living with apha_x0002_sia following a stroke. NeuroRehabilitation, 32, 929–941. https://doi.org/10.3233/NRE-130916 PMID: cccccc
34554859	Pilot study	5	20	Non TBI- stroke	30 sesiones de 1 h	YES		YES					Segura E, Grau-Sánchez J, Sanchez-Pinsach D, De la Cruz M, Duarte E, Arcos JL, Rodríguez-Fornells A. Designing an app for home-based enriched Music-supported Therapy in the rehabilitation of patients with chronic stroke: a pilot feasibility study. Brain Inj. 2021 Nov 10;35(12-13):1585-1597. doi: 10.1080/02699052.2021.1975819. Epub 2021 Sep 23. PMID: 34554859.
27774059	Pre-post	13	0	Non TBI- chronic phase stroke	6 weeks, 12 sesions, 9 hours	YES		YES		YES			Raghavan P, Geller D, Guerrero N, Aluru V, Eimicke JP, Teresi JA, Ogedegbe G, Palumbo A, Turry A. Music Upper Limb Therapy-Integrated: An Enriched Collaborative Approach for Stroke Rehabilitation. Front Hum Neurosci. 2016 Oct 7;10:498. doi: 10.3389/fnhum.2016.00498. PMID: 27774059; PMCID: PMC5053999.
31920526	Pre-post	21	19	Non TBI- stroke early subacute	15 sessions	YES		YES					Nikmaram N, Scholz DS, Großbach M, Schmidt SB, Spogis J, Belardinelli P, Müller-Dahlhaus F, Remy J, Ziemann U, Rollnik JD, Altenmüller E. Musical Sonification of Arm Movements in Stroke Rehabilitation Yields Limited Benefits. Front Neurosci. 2019 Dec 20;13:1378. doi: 10.3389/fnins.2019.01378. PMID: 31920526; PMCID: PMC6933006.
24904358	Pre-post	28		Non TBI- early subacute phase stroke	4 weeks, 10 sessions, 5 hours	YES		YES		YES			Van Vugt FT, Ritter J, Rollnik JD, Altenmüller E. Music-supported motor training after stroke reveals no superiority of synchronization in group therapy. Front Hum Neurosci. 2014 May 20;8:315. doi: 10.3389/fnhum.2014.00315. PMID: 24904358; PMCID: PMC4033001.
25202258	Pre-post	9		Non TBI- chronic stroke	3 weeks 9 sessions 9 hours	YES		YES					Villeneuve M, Penhune V, Lamontagne A. A piano training program to improve manual dexterity and upper extremity function in chronic stroke survivors. Front Hum Neurosci. 2014 Aug 22;8:662. doi: 10.3389/fnhum.2014.00662. PMID: 25202258; PMCID: PMC4141215.
27445970	Pre-post	15	10	Non TBI- stroke	10 sessions 5 hours	YES		YES					Scholz DS, Rohde S, Nikmaram N, Brückner HP, Großbach M, Rollnik JD, Altenmüller EO. Sonification of Arm Movements in Stroke Rehabilitation - A Novel Approach in Neurologic Music Therapy. Front Neurol. 2016 Jun 30;7:106. doi: 10.3389/fneur.2016.00106. PMID: 27445970; PMCID: PMC4928599.
33664158	Pre-post	7	8	ABI	45 min;1 per week ; 3 times							YES (A)	Jones C, Richard N, Thaut M. Investigating music-based cognitive rehabilitation for individuals with moderate to severe chronic acquired brain injury: A feasibility experiment. NeuroRehabilitation. 2021;48(2):209-220. doi: 10.3233/NRE-208015. PMID: 33664158.
36698898	Pre-post	12	11	ABI	8 or 9 sessions of 30 minutes	YES		YES					Kim SJ, Shin YK, Jeong E, Cho SR. Movement-specific keyboard playing for hand function in adolescents and young adults with acquired brain injury. Front Neurol. 2023 Jan 9;13:1062615. doi: 10.3389/fneur.2022.1062615. PMID: 36698898; PMCID: PMC9868739.
39476208	RCT	23	23	ABI	8 weeks, five times a week, 30 min.							YES (A, EF)	Jeong E, Ham Y, Lee SJ, Shin JH. Virtual reality-based music attention training for acquired brain injury: A randomized crossover study. Ann N Y Acad Sci. 2024 Nov;1541(1):151-162. doi: 10.1111/nyas.15249. Epub 2024 Oct 30. PMID: 39476208; PMCID: PMC11580773.
39112892	RCT	20	20	Non TBI	40h, 10 weeks, three weekly individual trainig and one weekly group music therapy online session.	YES		YES		YES	YES	YES (M, EF)	Segura E, Grau-Sánchez J, Cerda-Company X, Porto MF, De la Cruz-Puebla M, Sanchez-Pinsach D, Cerquides J, Duarte E, Palumbo A, Turry A, Raghavan P, Särkämö T, Münte TF, Arcos JL, Rodríguez-Fornells A. Enriched music-supported therapy for individuals with chronic stroke: a randomized controlled trial. J Neurol. 2024 Oct;271(10):6606-6617. doi: 10.1007/s00415-024-12570-3. Epub 2024 Aug 7. PMID: 391…
36349876	RCT+ neuroimaging study	13	12	Non TBI- unilateral hemiparesis post stroke	112.5 h in 75 sessions				YES				Marchina, S., Norton, A., & Schlaug, G. (2023). Effects of melodic intonation therapy in patients with chronic nonfluent aphasia. Annals New York Academy of Sciences. https://doi.org/10.1007/978-3-319-57111-9_903
34864768	RCT + qualitative study	13	12	Non TBI- unilateral hemiparesis post stroke	6 weeks, 12 sessions of 45 min.					YES	YES		Palumbo, A., Aluru, V., Battaglia, J., Geller, D., Turry, A., Ross, M., Cristian, A., Balagula, C., Ogedegbe, G., Khatri, L., Chao, M. V., Froemke, R. C., Urbanek, J. K., & Raghavan, P. (2022). Music Upper Limb Therapy-Integrated Provides a Feasible Enriched Environment and Reduces Post-stroke Depression: A Pilot Randomized Controlled Trial. American Journal of Physical Medicine and Rehabilitatio…
36687394	RCT	23	27	ABI- aphasia	16 weekly sessions of 1.5 h (group training) + 3 sessions/week of 30 min (home individual training)				YES				Siponkoski, S. T., Pitkäniemi, A., Laitinen, S., Särkämö, E. R., Pentikäinen, E., Eloranta, H., Tuomiranta, L., Melkas, S., Schlaug, G., Sihvonen, A. J., & Särkämö, T. (2023). Efficacy of a multicomponent singing intervention on communication and psychosocial functioning in chronic aphasia: a randomized controlled crossover trial. Brain Communications. https://doi.org/10.1093/braincomms/fcac337
40033585	RCT	16	14	Non TBI	Between 6 -12 h					YES			Fletcher, JJ., Edberg, A., Grifka, R., Westendorp, J., Elias, A., Knott, J., Martin, E., Siddiqui, F. (2025). Music Interventions in Hyperacute and Acute Stroke Patients: A Randomized Controlled Pilot Feasibility Study. https://doi.org/10.1002/acn3.70024
37798637	Mixed design	15	0	ABI- upper limb hemiparesis	3-h session	YES		YES					Peyre, I., Roby-Brami, A., Segalen, M. et al. Effect of sonification types in upper-limb movement: a quantitative and qualitative study in hemiparetic and healthy participants. J NeuroEngineering Rehabil 20, 136 (2023). https://doi.org/10.1186/s12984-023-01248-y
38576684	Case report + neuroimaging study	1	0	Non TBI-aphasia	Two weeks, five days per week, 20 min per day				YES				Ueda M, Hayashi K, Suzuki A, Nakaya Y, Takaku N, Miura T, Sato M, Hayashi K, Kobayashi Y. Treatment of Subcortical Aphasia Due to Putaminal Hemorrhage With the Japanese Version of Melodic Intonation Therapy (MIT-J). Cureus. 2024 Mar 5;16(3):e55590. doi: 10.7759/cureus.55590. PMID: 38576684; PMCID: PMC10994653.
https://doi.org/10.1080/08098131.2024.2397795	Case report	1	0	TBI	Eight 60-min weekly session					YES	YES		Vaudreuil, R., Nordstrom, M., DeGraba, T., & Pasquina, P. (2024). The role of technology in music therapy, occupational therapy, and co-treatment of an injured United States service member. Nordic Journal of Music Therapy, 34(1), 13–30. https://doi.org/10.1080/08098131.2024.2397795
https://doi.org/10.1080/08098131.2024.2396111	Mixed design	4	0	ABI	10-13 nights between 30- 120 min					YES	YES		Palmquist, E. T., Underbjerg, M., Ridder, H. M., & Jespersen, K. V. (2024). Music listening for improvement of sleep in post-acute rehabilitation of adults with acquired brain injury: A feasibility study. Nordic Journal of Music Therapy, 34(3), 245–260. https://doi.org/10.1080/08098131.2024.2396111
https://doi.org/10.1080/08098131.2023.2190403	RCT	19	0	Non TBI- stroke	3 sessions of 30 min	YES	YES						Mazhari-Jensen, D. S., Jacobsen, S. L., & Jespersen, K. V. (2023). Inpatient stroke survivors with low gait functioning benefit from music interventions during cardiorespiratory exercise: A randomized cross-over trial. Nordic Journal of Music Therapy, 32(5), 462–481. https://doi.org/10.1080/08098131.2023.2190403
